# Genetic risk factors and Covid-19 severity in Brazil: results from BRACOVID Study

**DOI:** 10.1101/2021.10.06.21264631

**Authors:** Alexandre C. Pereira, Taniela Marli Bes, Mariliza Velho, Emanuelle Marques, Cintia E Jannes, Karina Ramos Valino, Carla L Dinardo, Silvia Figueiredo Costa, Alberto José da Silva Duarte, Alexandre Ricardo dos Santos, Miguel Mitne-Neto, Jose Medina-Pestana, Jose E Krieger

**Author notes:** Corresponding author. (ACP), (JEK).

## Abstract

The Covid-19 pandemic has changed the paradigms for disease surveillance and rapid deployment of scientific-based evidence for understanding disease biology, susceptibility, and treatment. We have organized a large-scale genome-wide association study in Sars-Cov-2 infected individuals in Sao Paulo, Brazil, one of the most affected areas of the pandemic in the country, itself one of the most affected in the world. Here we present the results of the initial analysis in the first 5,233 participants of the BRACOVID study.

We have conducted a GWAS for Covid-19 hospitalization enrolling 3533 cases (hospitalized Covid-19 participants) and 1700 controls (non-hospitalized Covid-19 participants). Models were adjusted by age, sex and the 4 first principal components. A meta-analysis was also conducted merging BRACOVID hospitalization data with the Human Genetic Initiative (HGI) Consortia results.

BRACOVID results validated most loci previously identified in the HGI meta-analysis. In addition, no significant heterogeneity according to ancestral group within the Brazilian population was observed for the two most important Covid-19 severity associated loci: 3p21.31 and Chr21 near IFNAR2. Using only data provided by BRACOVID a new genome-wide significant locus was identified on Chr1 near the genes DSTYK and RBBP5. The associated haplotype has also been previously associated with a number of blood cell related traits and might play a role in modulating the immune response in Covid-19 cases.
