## Supplementary File 3 for "Genetic risk factors and Covid-19 severity in Brazil: results from BRACOVID Study"

rsid	CHR	POS	REF	ALT	Effect Meta-analysis	StdErr Meta-analysis	P-value meta-analysis	Direction	Effect HGI	P value HGI	P value BRACOVID	OR BRACOVID
rs35896106	3	45800446	C	T	-0.2645	0.0258	1.07E-24	--	0.26323	5.81E-23	0.004829	1.3273
rs13071258	3	45801750	G	A	-0.2978	0.0273	9.07E-28	--	0.29524	8.46E-26	0.002502	1.4037
rs17763537	3	45801823	C	T	-0.3021	0.0275	3.60E-28	--	0.29981	3.35E-26	0.002552	1.4029
rs17763569	3	45801947	G	T	-0.2992	0.0275	1.24E-27	--	0.29724	9.24E-26	0.003294	1.3907
rs34668658	3	45802706	A	C	0.2964	0.0271	7.87E-28	++	0.29373	7.13E-26	0.002561	1.4038
rs17078346	3	45804256	A	C	0.1952	0.0231	2.88E-17	++	0.19953	1.01E-16	0.08777	1.1534
rs17763742	3	45805277	A	G	0.2969	0.0271	5.62E-28	++	0.29444	4.92E-26	0.002699	1.3995
rs17078348	3	45805749	A	G	0.1983	0.023	6.70E-18	++	0.20204	3.19E-17	0.06533	1.1657
rs17712877	3	45807268	G	C	-0.3002	0.0273	4.87E-28	--	0.29826	3.71E-26	0.003236	1.3922
rs72893671	3	45809291	T	A	-0.2246	0.0243	2.35E-20	--	0.23139	4.46E-20	0.1306	1.1466
rs17713054	3	45818159	G	A	-0.3061	0.0267	2.13E-30	--	0.30419	2.04E-28	0.002511	1.4018
rs13078854	3	45820440	G	A	-0.3045	0.0267	4.12E-30	--	0.3032	3.00E-28	0.003464	1.3854
rs71325088	3	45821460	T	C	0.3035	0.0267	5.54E-30	++	0.30212	4.03E-28	0.003464	1.3854
rs10490770	3	45823240	T	C	0.3036	0.0267	6.22E-30	++	0.30224	4.52E-28	0.003464	1.3854
rs35624553	3	45825948	A	G	0.3045	0.0267	4.14E-30	++	0.30297	3.21E-28	0.003215	1.3894
rs67959919	3	45830416	G	A	-0.3046	0.0267	3.57E-30	--	0.30322	2.73E-28	0.003256	1.3882
rs35508621	3	45838989	T	C	0.3054	0.0268	4.32E-30	++	0.30435	2.92E-28	0.003786	1.3808
rs34288077	3	45847198	A	G	0.3054	0.0268	4.58E-30	++	0.30441	3.02E-28	0.003893	1.3793
rs35081325	3	45848429	A	T	0.3006	0.0271	1.13E-28	++	0.29929	7.47E-27	0.003855	1.3798
rs35731912	3	45848457	C	T	-0.2938	0.0263	6.65E-29	--	0.2918	8.46E-27	0.001849	1.3816
rs34326463	3	45858159	A	G	0.303	0.0271	6.09E-29	++	0.30112	5.25E-27	0.002821	1.3959
rs76374459	3	45859142	G	C	-0.3275	0.0309	3.07E-26	--	0.33064	4.31E-25	0.02023	1.3255
rs73064425	3	45859597	C	T	-0.3044	0.0271	3.63E-29	--	0.30256	3.09E-27	0.002877	1.395
rs13081482	3	45866624	A	T	0.3044	0.0273	5.90E-29	++	0.3024	5.41E-27	0.002627	1.3999
rs35652899	3	45867022	C	G	0.3089	0.0279	1.60E-28	++	0.30795	1.08E-26	0.003818	1.3813
rs35044562	3	45867532	A	G	0.3061	0.0272	2.55E-29	++	0.30488	1.83E-27	0.00353	1.3841
rs73064431	3	45868036	C	T	-0.2797	0.0259	2.90E-27	--	0.27862	1.93E-25	0.00386	1.3428
rs13092887	3	45868152	C	A	-0.287	0.0279	7.51E-25	--	0.28696	2.37E-23	0.008903	1.3336
rs2191031	3	45869378	G	A	-0.1248	0.0195	1.62E-10	--	0.12581	5.48E-10	0.12	1.1189
rs12639224	3	45874730	C	T	-0.0936	0.0167	2.20E-08	--	0.09479	5.23E-08	0.1867	1.0823
rs34901975	3	45875294	G	A	-0.2135	0.0244	1.85E-18	--	0.21128	4.29E-17	0.01183	1.2805
rs17764831	3	45876723	G	A	-0.2125	0.0244	2.67E-18	--	0.21116	4.48E-17	0.01776	1.2622
rs34518147	3	45878806	T	C	0.2108	0.0243	4.16E-18	++	0.20936	6.98E-17	0.01776	1.2622
rs74586549	3	45884551	C	T	-0.1668	0.0204	2.83E-16	--	0.17376	3.66E-16	0.1846	1.0967
rs7653372	3	45886267	T	C	0.1571	0.0203	1.08E-14	++	0.16495	9.22E-15	0.2654	1.079
rs34338823	3	45887277	G	A	-0.2076	0.0244	2.00E-17	--	0.20623	2.99E-16	0.02038	1.2555
rs71325091	3	45890915	G	A	-0.2104	0.0243	5.04E-18	--	0.20928	7.63E-17	0.0202	1.2558
rs6782814	3	45895453	G	C	-0.15	0.02	6.95E-14	--	0.15756	6.38E-14	0.2607	1.0773
rs3774641	3	45896341	G	T	-0.1178	0.0194	1.24E-09	--	0.12054	2.14E-09	0.252	1.0865
rs17764980	3	45897524	G	A	-0.2079	0.0243	1.03E-17	--	0.20663	1.52E-16	0.02076	1.2548
rs17714101	3	45898310	G	A	-0.2083	0.0242	8.79E-18	--	0.20638	1.63E-16	0.01554	1.2678
rs17714228	3	45903640	A	C	0.2088	0.0243	8.13E-18	++	0.2072	1.38E-16	0.01752	1.2621
rs71325092	3	45905526	A	G	0.2089	0.0243	7.11E-18	++	0.20632	1.72E-16	0.01101	1.2829
rs35280891	3	45910155	G	A	-0.201	0.0238	3.54E-17	--	0.19576	1.74E-15	0.003675	1.3272
rs34068335	3	45912847	C	T	-0.2093	0.0241	3.33E-18	--	0.20524	1.36E-16	0.005298	1.3139
rs1994491	3	45918928	G	C	-0.209	0.0238	1.62E-18	--	0.20343	1.27E-16	0.002152	1.3385
rs1994492	3	45919154	T	C	0.2087	0.024	3.26E-18	++	0.20405	1.59E-16	0.004082	1.3243
rs1994493	3	45919208	C	T	-0.2087	0.024	3.27E-18	--	0.20404	1.59E-16	0.004082	1.3243
rs75928798	3	45921111	A	G	0.2079	0.024	4.49E-18	++	0.2032	2.17E-16	0.004082	1.3243
rs2373087	3	45926551	T	G	0.2091	0.0236	7.00E-19	++	0.20466	3.60E-17	0.003839	1.3244
rs35831747	3	45928899	G	A	-0.2058	0.0238	4.57E-18	--	0.20101	2.29E-16	0.003839	1.3244
rs13099120	3	45929452	C	G	0.1905	0.0275	4.08E-12	++	0.1826	1.80E-10	0.003839	1.3244
rs35477280	3	45932600	G	A	-0.2105	0.0236	3.96E-19	--	0.20612	2.06E-17	0.003841	1.3245
rs13066516	3	45933951	C	T	-0.2095	0.0235	4.95E-19	--	0.20506	2.55E-17	0.003841	1.3245
rs77902290	3	45935170	C	T	-0.209	0.0235	6.15E-19	--	0.2045	3.15E-17	0.003841	1.3245
rs2171531	3	45939679	C	T	-0.2091	0.0235	5.23E-19	--	0.20436	2.91E-17	0.003394	1.3301
rs55920693	3	45941984	T	A	-0.21	0.0234	3.19E-19	--	0.20385	3.00E-17	0.001464	1.3668
rs6785091	3	45943855	C	G	0.1564	0.0199	3.53E-15	++	0.16213	6.86E-15	0.1416	1.1026
rs56332428	3	45948381	C	T	-0.2068	0.0231	3.11E-19	--	0.20165	2.46E-17	0.002165	1.3313
rs71325095	3	45948429	G	T	-0.2084	0.0233	3.55E-19	--	0.20172	4.33E-17	0.001012	1.3708
rs35501575	3	45952153	C	T	-0.2066	0.0232	5.10E-19	--	0.20224	2.56E-17	0.003985	1.3186
rs34381952	3	45954256	T	C	0.2042	0.023	7.32E-19	++	0.19914	5.09E-17	0.002539	1.3255
rs4388012	3	45955009	A	G	0.2058	0.023	4.17E-19	++	0.19989	4.03E-17	0.001529	1.3467
rs41289616	3	45955771	T	C	0.2039	0.0231	1.25E-18	++	0.1978	1.18E-16	0.001529	1.3467
rs34000569	3	45957717	A	G	0.2074	0.0234	7.06E-19	++	0.20198	4.69E-17	0.002432	1.3484
rs34324101	3	45959236	T	G	0.2076	0.0234	6.81E-19	++	0.20212	4.53E-17	0.002432	1.3484
rs13069079	3	45959378	G	A	-0.2084	0.0234	4.93E-19	--	0.20302	3.29E-17	0.002432	1.3484
rs76597151	3	45959735	G	A	-0.2051	0.023	5.20E-19	--	0.1994	4.59E-17	0.001759	1.3406
rs34849862	3	45959875	C	A	-0.2084	0.0234	4.87E-19	--	0.20305	3.26E-17	0.002432	1.3484
rs35827997	3	45960228	T	G	0.2045	0.023	6.18E-19	++	0.19909	4.84E-17	0.002107	1.3337
rs71325096	3	45961471	G	C	-0.2086	0.0233	4.06E-19	--	0.20343	2.53E-17	0.002745	1.3431
rs35209528	3	45962004	T	C	0.2079	0.0234	5.57E-19	++	0.2027	3.48E-17	0.002704	1.3437
rs36039366	3	45962045	G	A	-0.2038	0.023	7.93E-19	--	0.19828	6.43E-17	0.001984	1.3359
rs35855315	3	45964747	A	G	0.2039	0.023	7.72E-19	++	0.19934	4.36E-17	0.003399	1.3173
rs35525815	3	45964777	C	T	-0.2044	0.023	6.47E-19	--	0.19959	4.07E-17	0.002895	1.324
rs17280623	3	45964849	C	G	0.2045	0.023	6.08E-19	++	0.19966	3.83E-17	0.002895	1.324
rs13078739	3	45965996	G	A	-0.2041	0.023	7.07E-19	--	0.19921	4.44E-17	0.002895	1.324
rs13079478	3	45966331	G	T	-0.2075	0.0234	6.69E-19	--	0.20291	3.24E-17	0.00389	1.3317
rs13059238	3	45966333	T	C	0.2042	0.0231	8.00E-19	++	0.19938	5.02E-17	0.002895	1.324
rs13079869	3	45966595	G	A	-0.2073	0.0233	6.43E-19	--	0.20287	2.92E-17	0.004294	1.327
rs33910087	3	45967995	G	A	-0.2065	0.0232	4.81E-19	--	0.20232	2.16E-17	0.004548	1.3172
rs13071283	3	45968515	T	C	0.2039	0.023	7.35E-19	++	0.19913	4.41E-17	0.003097	1.3214
rs17214952	3	45969944	A	G	0.2044	0.0229	4.33E-19	++	0.19965	2.72E-17	0.002895	1.324
rs17215008	3	45970787	T	C	0.2079	0.0234	5.45E-19	++	0.20331	2.64E-17	0.00389	1.3317
rs71325098	3	45970899	A	G	0.2036	0.0234	3.77E-18	++	0.19875	1.77E-16	0.00389	1.3317
rs71325100	3	45972340	C	T	-0.2077	0.0234	6.02E-19	--	0.20305	2.93E-17	0.00389	1.3317
rs41289622	3	45973053	T	G	0.2077	0.0234	6.06E-19	++	0.20304	2.95E-17	0.00389	1.3317
rs71325101	3	45974077	T	C	0.2033	0.023	1.12E-18	++	0.19839	7.00E-17	0.002895	1.324
rs71325102	3	45974441	T	C	0.2036	0.023	8.67E-19	++	0.19867	5.42E-17	0.002895	1.324
rs13066062	3	45976852	G	A	-0.2072	0.0234	7.18E-19	--	0.2025	3.55E-17	0.003789	1.3321
rs36122610	3	45981341	G	A	-0.2067	0.0234	9.46E-19	--	0.20195	4.62E-17	0.003829	1.3318
rs34442130	3	45983037	T	A	-0.2069	0.0234	8.62E-19	--	0.20219	4.22E-17	0.003829	1.3318
rs13075758	3	45983556	G	A	-0.2065	0.0234	1.19E-18	--	0.20181	5.63E-17	0.004024	1.3299
rs17330872	3	45993605	A	G	0.2054	0.0234	1.88E-18	++	0.20098	7.91E-17	0.004726	1.3229
rs71327003	3	45995029	C	T	-0.1843	0.0273	1.40E-11	--	0.17682	4.61E-10	0.00536	1.3172
rs36023124	3	45997568	G	C	-0.204	0.0236	6.08E-18	--	0.19933	2.58E-16	0.004606	1.3244
rs71615438	3	45998376	A	G	0.2045	0.0236	4.93E-18	++	0.19993	2.10E-16	0.004606	1.3244
rs34754340	3	46000345	C	T	-0.2043	0.0236	5.47E-18	--	0.199	2.92E-16	0.003225	1.339
rs34836513	3	46004967	G	A	-0.2037	0.0236	6.78E-18	--	0.19837	3.65E-16	0.003156	1.3398
rs34283240	3	46006166	G	C	-0.2029	0.0236	9.66E-18	--	0.19751	5.06E-16	0.003253	1.3385
rs76281521	3	46008272	G	A	-0.2051	0.0238	5.92E-18	--	0.19961	3.40E-16	0.002869	1.3455
rs13433997	3	46008273	T	C	0.1509	0.0201	7.02E-14	++	0.15141	7.26E-13	0.03202	1.1564
rs67937868	3	46008335	G	T	-0.1597	0.0203	3.28E-15	--	0.15872	6.35E-14	0.01559	1.1856
rs9863204	3	46008851	A	G	0.0926	0.0153	1.56E-09	++	0.089587	2.20E-08	0.01814	1.1345
rs55875328	3	46010210	G	A	-0.1598	0.0202	2.95E-15	--	0.15827	7.13E-14	0.01187	1.1933
rs67200151	3	46010282	G	A	-0.16	0.0203	2.76E-15	--	0.15853	6.69E-14	0.01187	1.1933
rs61556067	3	46010416	A	G	0.1616	0.0203	1.55E-15	++	0.1602	3.77E-14	0.01187	1.1933
rs13089855	3	46010771	G	C	-0.1602	0.0202	2.52E-15	--	0.15872	6.09E-14	0.01187	1.1933
rs34493660	3	46011308	G	A	-0.1617	0.0203	1.89E-15	--	0.1594	5.92E-14	0.00854	1.2061
rs3851346	3	46012089	A	T	0.2048	0.0236	4.54E-18	++	0.19846	3.48E-16	0.0018	1.3626
rs3851347	3	46012286	A	G	0.0919	0.0153	1.91E-09	++	0.08877	2.77E-08	0.01715	1.1356
rs35883205	3	46012476	A	G	0.2045	0.0236	4.99E-18	++	0.19819	3.83E-16	0.0018	1.3626
rs61650989	3	46012664	G	T	-0.1614	0.0203	2.13E-15	--	0.15908	6.64E-14	0.00854	1.2061
rs35669129	3	46013758	G	A	-0.1588	0.0202	4.33E-15	--	0.158	7.83E-14	0.01686	1.1827
rs13081151	3	46014224	G	A	-0.2111	0.0246	7.98E-18	--	0.20606	4.20E-16	0.003594	1.3352
rs13081213	3	46014417	C	T	-0.1509	0.0205	1.68E-13	--	0.14931	2.98E-12	0.01686	1.1827
rs9849015	3	46014628	T	C	0.092	0.0153	2.03E-09	++	0.089387	2.42E-08	0.02332	1.129
rs34168660	3	46014670	G	A	-0.1595	0.0203	3.60E-15	--	0.15875	6.51E-14	0.01686	1.1827
rs35751180	3	46014681	C	T	-0.1993	0.0235	2.16E-17	--	0.19338	1.38E-15	0.002425	1.34
rs4362758	3	46015419	T	A	-0.1587	0.0203	5.04E-15	--	0.15828	7.72E-14	0.0204	1.177
rs73833520	3	46016375	A	G	0.1581	0.0203	5.96E-15	++	0.15669	1.30E-13	0.01341	1.1896
rs71327006	3	46017416	G	A	-0.2021	0.0237	1.32E-17	--	0.19645	7.41E-16	0.002868	1.3439
rs6764042	3	46017647	T	G	0.0901	0.0154	4.37E-09	++	0.087487	4.84E-08	0.02525	1.1271
rs71327007	3	46017757	C	T	-0.1968	0.0238	1.24E-16	--	0.19079	6.60E-15	0.002868	1.3439
rs35454877	3	46017992	T	C	0.1581	0.0203	6.05E-15	++	0.15669	1.29E-13	0.0137	1.189
rs35334665	3	46019726	T	C	0.2022	0.0237	1.27E-17	++	0.19655	7.14E-16	0.002868	1.3439
rs36040135	3	46019812	A	G	0.1582	0.0203	5.74E-15	++	0.15682	1.23E-13	0.0137	1.189
rs13074382	3	46020348	A	G	0.1582	0.0203	5.74E-15	++	0.15685	1.23E-13	0.0137	1.189
rs13097556	3	46020505	T	C	0.1581	0.0203	5.98E-15	++	0.1567	1.28E-13	0.0137	1.189
rs2230322	3	46021837	T	C	0.1586	0.0202	4.48E-15	++	0.15725	9.59E-14	0.0137	1.189
rs876668	3	46022261	T	C	0.1589	0.0203	4.91E-15	++	0.15757	1.05E-13	0.0137	1.189
rs60019065	3	46023126	G	C	-0.1574	0.0203	9.53E-15	--	0.15592	2.04E-13	0.0137	1.189
rs71327009	3	46023134	C	G	0.2017	0.0237	1.91E-17	++	0.19596	1.07E-15	0.002868	1.3439
rs35930050	3	46024271	G	A	-0.1583	0.0203	5.90E-15	--	0.1569	1.27E-13	0.0137	1.189
rs34584867	3	46024471	G	A	-0.1582	0.0203	6.15E-15	--	0.15679	1.32E-13	0.0137	1.189
rs35161099	3	46026015	T	G	0.2019	0.0237	1.44E-17	++	0.19628	8.10E-16	0.002868	1.3439
rs7623190	3	46026833	T	C	0.091	0.0154	3.42E-09	++	0.088114	4.18E-08	0.02199	1.1301
rs35159820	3	46026981	A	G	0.1577	0.0203	7.27E-15	++	0.15619	1.61E-13	0.0131	1.1904
rs7623460	3	46027272	A	C	0.0937	0.0153	9.01E-10	++	0.091119	1.15E-08	0.02159	1.1309
rs71327010	3	46027343	G	T	-0.2017	0.0237	1.58E-17	--	0.19602	8.82E-16	0.002868	1.3439
rs1392290	3	46027718	G	A	-0.09	0.0153	4.03E-09	--	0.087106	4.94E-08	0.02161	1.1306
rs13090194	3	46028081	A	C	0.1578	0.0203	7.02E-15	++	0.15629	1.55E-13	0.0131	1.1904
rs59166269	3	46028845	C	G	0.158	0.0203	6.52E-15	++	0.15648	1.45E-13	0.0131	1.1904
rs57437758	3	46028861	A	C	0.158	0.0203	6.52E-15	++	0.15649	1.44E-13	0.0131	1.1904
rs34562820	3	46029589	G	A	-0.2019	0.0237	1.46E-17	--	0.19622	8.21E-16	0.002868	1.3439
rs6805094	3	46029971	C	G	0.0912	0.0154	2.94E-09	++	0.088739	3.13E-08	0.02727	1.1252
rs13082697	3	46030271	T	C	0.1579	0.0203	6.72E-15	++	0.15641	1.49E-13	0.0131	1.1904
rs13060287	3	46030376	A	G	0.1582	0.0203	5.93E-15	++	0.15671	1.32E-13	0.0131	1.1904
rs13060901	3	46030514	G	A	-0.0912	0.0154	2.85E-09	--	0.088851	2.99E-08	0.02796	1.1246
rs34619093	3	46031027	G	A	-0.2023	0.0237	1.26E-17	--	0.19662	7.07E-16	0.002868	1.3439
rs68087193	3	46031138	C	T	-0.1581	0.0203	6.03E-15	--	0.15667	1.34E-13	0.0131	1.1904
rs2102055	3	46031212	G	A	-0.1575	0.0202	6.63E-15	--	0.15564	1.68E-13	0.01109	1.1951
rs2102056	3	46031276	G	A	-0.158	0.0203	6.32E-15	--	0.15637	1.50E-13	0.01202	1.1927
rs2088690	3	46031347	C	T	-0.1584	0.0203	5.45E-15	--	0.15696	1.21E-13	0.0131	1.1904
rs34774687	3	46031822	T	C	0.1591	0.0203	4.09E-15	++	0.15684	1.26E-13	0.008728	1.2026
rs35814488	3	46032431	A	G	0.1592	0.0203	4.00E-15	++	0.15691	1.23E-13	0.008728	1.2026
rs6790866	3	46033219	G	A	-0.1516	0.0205	1.43E-13	--	0.14858	4.20E-12	0.008728	1.2026
rs6791016	3	46033366	G	A	-0.1586	0.0203	4.94E-15	--	0.15631	1.51E-13	0.008728	1.2026
rs6780028	3	46033598	A	C	0.1587	0.0203	4.87E-15	++	0.15635	1.49E-13	0.008728	1.2026
rs2088692	3	46035840	A	G	0.1589	0.0203	4.61E-15	++	0.15691	1.26E-13	0.01013	1.1984
rs2088693	3	46035898	T	C	0.1432	0.0192	9.50E-14	++	0.1411	2.28E-12	0.01163	1.1803
rs4411920	3	46036033	A	G	0.0919	0.0154	2.16E-09	++	0.089167	2.67E-08	0.02206	1.13
rs58552652	3	46036800	C	T	-0.1428	0.0192	1.13E-13	--	0.14063	2.70E-12	0.01163	1.1803
rs13087776	3	46038379	A	G	0.1434	0.0192	8.72E-14	++	0.14081	2.51E-12	0.009109	1.187
rs13088143	3	46038532	A	T	0.1436	0.0192	8.11E-14	++	0.14102	2.35E-12	0.009109	1.187
rs13068410	3	46038684	T	A	-0.1432	0.0192	9.50E-14	--	0.14058	2.74E-12	0.009109	1.187
rs13094262	3	46039420	C	T	-0.1349	0.0195	4.71E-12	--	0.1316	1.20E-10	0.009975	1.1845
rs34805664	3	46039616	A	T	0.1435	0.0192	8.54E-14	++	0.14108	2.30E-12	0.009975	1.1845
rs34438204	3	46039814	T	C	0.2017	0.0237	1.55E-17	++	0.19601	8.67E-16	0.002868	1.3439
rs35028116	3	46039841	T	C	0.1434	0.0192	8.90E-14	++	0.14096	2.40E-12	0.009975	1.1845
rs34610609	3	46040215	C	T	-0.1438	0.0192	7.42E-14	--	0.14145	2.01E-12	0.009975	1.1845
rs6773335	3	46040610	C	T	-0.0921	0.0154	2.41E-09	--	0.089939	2.39E-08	0.03081	1.1222
rs13063033	3	46040989	G	A	-0.2012	0.0236	1.50E-17	--	0.1955	8.38E-16	0.002868	1.3439
rs13086534	3	46041709	T	G	0.1432	0.0192	9.44E-14	++	0.14079	2.54E-12	0.009975	1.1845
rs13064632	3	46041865	G	C	-0.1434	0.0192	9.03E-14	--	0.14092	2.43E-12	0.009975	1.1845
rs34254987	3	46042142	G	A	-0.1432	0.0192	9.48E-14	--	0.14077	2.55E-12	0.009975	1.1845
rs4683162	3	46042449	G	T	-0.1332	0.0192	3.59E-12	--	0.13113	6.41E-11	0.01634	1.1675
rs4683163	3	46042880	A	C	0.1433	0.0192	9.24E-14	++	0.14085	2.49E-12	0.009975	1.1845
rs4683164	3	46042969	A	G	0.143	0.0192	1.04E-13	++	0.14053	2.78E-12	0.009975	1.1845
rs34155121	3	46043250	G	A	-0.143	0.0192	1.03E-13	--	0.14058	2.75E-12	0.009975	1.1845
rs4234453	3	46043457	C	A	-0.1431	0.0192	9.82E-14	--	0.14034	2.98E-12	0.008466	1.1888
rs72901034	3	46043829	A	G	0.139	0.0193	6.00E-13	++	0.13609	1.57E-11	0.009975	1.1845
rs12108042	3	46044591	A	G	0.1429	0.0192	1.06E-13	++	0.14047	2.84E-12	0.009975	1.1845
rs7646264	3	46044732	T	C	0.0922	0.0154	1.99E-09	++	0.089188	2.70E-08	0.01915	1.1332
rs7609756	3	46044733	G	A	-0.0922	0.0154	1.96E-09	--	0.089273	2.62E-08	0.01966	1.1326
rs34679077	3	46046500	G	A	-0.2015	0.0237	1.68E-17	--	0.19581	9.35E-16	0.002868	1.3439
rs34867672	3	46046790	T	C	0.1443	0.0193	6.62E-14	++	0.1413	2.31E-12	0.007166	1.1929
rs34924300	3	46046844	G	T	-0.1407	0.0193	2.90E-13	--	0.13731	9.77E-12	0.007166	1.1929
rs4683166	3	46047849	G	C	-0.1417	0.0193	1.89E-13	--	0.13844	6.45E-12	0.007166	1.1929
rs34386754	3	46048521	G	A	-0.1251	0.0217	7.83E-09	--	0.11893	2.23E-07	0.007476	1.192
rs7652478	3	46048985	G	A	-0.1399	0.0193	4.12E-13	--	0.13725	1.06E-11	0.01035	1.1835
rs7642229	3	46049065	A	G	0.1405	0.0193	3.41E-13	++	0.13783	8.80E-12	0.01035	1.1835
rs7642320	3	46049130	A	G	0.1379	0.0193	9.22E-13	++	0.13561	1.89E-11	0.01369	1.1764
rs7642701	3	46049566	A	G	0.092	0.0153	2.02E-09	++	0.092019	9.25E-09	0.08527	1.0963
rs35435608	3	46050242	C	G	0.0896	0.0154	6.09E-09	++	0.089342	2.80E-08	0.08511	1.0966
rs4683167	3	46050796	A	T	0.0854	0.0153	2.51E-08	++	0.083151	2.00E-07	0.03895	1.1169
rs4683168	3	46050855	C	T	-0.0928	0.015	7.08E-10	--	0.089597	1.11E-08	0.01539	1.1382
rs4314213	3	46051851	T	C	0.0864	0.0153	1.77E-08	++	0.084446	1.33E-07	0.04333	1.1143
rs13098271	3	46052366	G	A	-0.0923	0.0153	1.74E-09	--	0.092357	7.90E-09	0.08622	1.0962
rs34863575	3	46052571	A	G	0.2034	0.0237	8.69E-18	++	0.19719	6.01E-16	0.002081	1.3571
rs2201984	3	46052624	T	C	0.0878	0.0152	7.98E-09	++	0.086115	5.85E-08	0.04537	1.1124
rs35657218	3	46052970	A	G	0.0922	0.0153	1.83E-09	++	0.091852	9.52E-09	0.07277	1.1016
rs34906043	3	46053131	C	T	-0.0955	0.0159	2.00E-09	--	0.096134	6.53E-09	0.1274	1.092
rs35772789	3	46053612	A	G	0.2028	0.0237	1.14E-17	++	0.19664	7.87E-16	0.002081	1.3571
rs34340587	3	46054551	G	A	-0.1627	0.0281	6.95E-09	--	0.1503	2.89E-07	0.002081	1.3571
rs77399277	3	46055306	T	C	0.2028	0.0237	1.08E-17	++	0.19657	7.44E-16	0.002081	1.3571
rs34718164	3	46057034	C	G	0.2024	0.0237	1.26E-17	++	0.19615	8.59E-16	0.002081	1.3571
rs13096741	3	46057662	C	T	-0.2026	0.0237	1.18E-17	--	0.19624	8.41E-16	0.001962	1.359
rs35420565	3	46058646	C	G	0.2026	0.0237	1.17E-17	++	0.19637	8.00E-16	0.002081	1.3571
rs34047915	3	46058999	C	T	-0.2027	0.0237	1.11E-17	--	0.19652	7.64E-16	0.002081	1.3571
rs71327014	3	46059974	C	T	-0.2027	0.0237	1.14E-17	--	0.1962	8.49E-16	0.00179	1.3638
rs71327015	3	46060681	G	C	-0.2031	0.0237	9.68E-18	--	0.19661	7.49E-16	0.001711	1.3649
rs34127208	3	46062188	G	T	-0.2022	0.0237	1.36E-17	--	0.1961	8.97E-16	0.002199	1.3554
rs35516580	3	46066006	A	G	0.1996	0.0237	3.26E-17	++	0.19351	1.98E-15	0.002425	1.3512
rs34766614	3	46066109	A	G	0.2016	0.0237	1.70E-17	++	0.19569	1.01E-15	0.002616	1.3483
rs9824886	3	46066755	G	A	-0.0909	0.0155	4.89E-09	--	0.09094	2.03E-08	0.09637	0.914
rs9824651	3	46066793	C	T	-0.1448	0.0202	6.64E-13	--	0.14427	8.08E-12	0.02664	1.1628
rs9825081	3	46066908	G	A	-0.1439	0.0202	9.59E-13	--	0.14403	8.97E-12	0.03618	1.1537
rs9877748	3	46069589	A	G	0.147	0.0202	3.39E-13	++	0.14724	3.21E-12	0.03564	1.1552
rs71327017	3	46069721	T	C	0.2	0.0237	2.92E-17	++	0.19399	1.75E-15	0.002535	1.3474
rs9845382	3	46070267	G	A	-0.1472	0.0202	3.12E-13	--	0.14747	2.95E-12	0.03564	1.1552
rs9845542	3	46070377	G	A	-0.1243	0.0186	2.28E-11	--	0.12112	4.61E-10	0.01285	1.1717
rs1604069	3	46070693	C	T	-0.0919	0.0155	2.98E-09	--	0.092024	1.24E-08	0.09592	0.9138
rs13069742	3	46072724	A	G	0.1454	0.0202	5.66E-13	++	0.14555	5.36E-12	0.03564	1.1552
rs9876587	3	46072884	T	C	0.0871	0.0156	2.53E-08	++	0.089531	4.17E-08	0.2649	1.0619
rs9870445	3	46073346	A	G	0.0888	0.0155	1.03E-08	++	0.089073	3.70E-08	0.1146	0.9182
rs1909595	3	46073393	C	G	0.0887	0.0155	1.07E-08	++	0.088976	3.85E-08	0.1146	0.9182
rs9311386	3	46073795	T	C	0.0911	0.0155	3.89E-09	++	0.091447	1.46E-08	0.1082	0.9167
rs9311387	3	46074098	A	C	0.0886	0.0155	1.09E-08	++	0.088905	3.91E-08	0.1146	0.9182
rs13072267	3	46074518	T	A	-0.2009	0.0236	1.91E-17	--	0.19485	1.20E-15	0.002372	1.3499
rs36057789	3	46075604	A	G	0.2009	0.0236	1.88E-17	++	0.19488	1.19E-15	0.002372	1.3499
rs76647202	3	46076468	A	G	0.2003	0.0236	2.39E-17	++	0.19442	1.39E-15	0.002664	1.346
rs35951367	3	46076947	T	C	0.1566	0.0205	2.23E-14	++	0.15019	1.23E-12	0.002132	1.294
rs13434336	3	46078299	T	C	0.0887	0.0156	1.25E-08	++	0.091348	1.98E-08	0.2706	1.061
rs1491959	3	46078908	G	A	-0.0884	0.0155	1.18E-08	--	0.088868	3.95E-08	0.1248	0.9205
rs71327021	3	46079025	A	G	0.2005	0.0236	2.20E-17	++	0.19463	1.28E-15	0.002664	1.346
rs13091868	3	46081551	A	G	0.2014	0.0237	1.93E-17	++	0.19557	1.13E-15	0.002664	1.346
rs13092030	3	46081563	C	T	-0.201	0.0237	2.30E-17	--	0.195	1.40E-15	0.002494	1.3485
rs9838450	3	46081841	A	C	0.1366	0.0189	5.30E-13	++	0.1297	4.90E-11	0.001275	1.24
rs9990063	3	46082347	T	G	0.0913	0.0157	6.76E-09	++	0.093027	1.37E-08	0.2179	1.0726
rs17215981	3	46082926	A	G	0.1997	0.0236	3.00E-17	++	0.19377	1.73E-15	0.002664	1.346
rs13089554	3	46086065	G	A	-0.2006	0.0236	2.10E-17	--	0.19439	1.38E-15	0.002161	1.3553
rs13095717	3	46087050	G	A	-0.2003	0.0236	2.40E-17	--	0.19403	1.57E-15	0.002161	1.3553
rs13075528	3	46087217	T	C	0.2009	0.0237	2.01E-17	++	0.19466	1.33E-15	0.002161	1.3553
rs13095602	3	46087221	A	G	0.2007	0.0237	2.19E-17	++	0.19442	1.44E-15	0.002161	1.3553
rs6800484	3	46089651	T	C	0.0869	0.0155	2.07E-08	++	0.087607	6.19E-08	0.1426	0.9238
rs71327023	3	46089733	C	G	0.2009	0.0236	1.99E-17	++	0.19436	1.44E-15	0.001845	1.3616
rs4682806	3	46090789	C	T	-0.0895	0.0155	7.25E-09	--	0.089611	2.81E-08	0.1045	0.916
rs13063527	3	46094198	G	A	-0.2005	0.0237	2.27E-17	--	0.19387	1.74E-15	0.001692	1.3633
rs13068570	3	46094946	A	G	0.2004	0.0237	2.38E-17	++	0.19386	1.76E-15	0.001784	1.3614
rs1491950	3	46096615	G	A	-0.1996	0.0236	3.17E-17	--	0.19293	2.33E-15	0.001784	1.3614
rs4373103	3	46096963	G	A	-0.2011	0.0236	1.81E-17	--	0.19459	1.35E-15	0.001784	1.3614
rs34492478	3	46097350	A	T	0.2003	0.0236	2.36E-17	++	0.19372	1.75E-15	0.001784	1.3614
rs71327024	3	46098581	G	T	-0.2007	0.0237	2.16E-17	--	0.19414	1.61E-15	0.001784	1.3614
rs12639314	3	46100012	A	C	0.1285	0.0178	5.73E-13	++	0.12279	4.58E-11	0.001893	1.2071
rs1491951	3	46100352	G	A	-0.1565	0.0205	2.27E-14	--	0.14922	3.09E-12	0.0008922	1.2671
rs34460587	3	46100972	C	T	-0.2025	0.0237	1.15E-17	--	0.19593	9.00E-16	0.001692	1.3633
rs34452002	3	46101695	C	T	-0.2022	0.0237	1.27E-17	--	0.19576	9.56E-16	0.001784	1.3614
rs34093271	3	46103489	G	T	-0.2027	0.0237	1.07E-17	--	0.19619	8.37E-16	0.001692	1.3633
rs13093179	3	46104822	G	T	-0.2022	0.0237	1.34E-17	--	0.19583	9.62E-16	0.001946	1.3576
rs71327025	3	46106012	A	G	0.2021	0.0237	1.37E-17	++	0.1959	9.53E-16	0.00205	1.3557
rs6795629	3	46107670	T	C	0.0821	0.015	4.28E-08	++	0.084871	5.58E-08	0.3415	1.0517
rs4682809	3	46108559	A	G	0.0818	0.015	4.75E-08	++	0.084597	6.11E-08	0.3472	1.0511
rs1546078	3	46108644	T	C	0.0889	0.0155	1.01E-08	++	0.089808	2.94E-08	0.1455	0.9243
rs1546077	3	46108908	T	C	0.0891	0.0155	9.26E-09	++	0.090083	2.69E-08	0.1463	0.9244
rs6784214	3	46109877	A	G	0.089	0.0155	9.88E-09	++	0.090012	2.77E-08	0.152	0.9254
rs4682810	3	46111009	G	A	-0.089	0.0155	9.78E-09	--	0.089929	2.85E-08	0.1457	0.9243
rs35539222	3	46112780	T	C	0.2035	0.0237	9.34E-18	++	0.19692	7.47E-16	0.001644	1.3659
rs35110864	3	46112965	G	A	-0.2033	0.0237	1.05E-17	--	0.19696	7.62E-16	0.001919	1.3598
rs1976366	3	46113000	G	C	-0.0897	0.0155	7.78E-09	--	0.090821	2.19E-08	0.1511	0.9252
rs6809381	3	46114513	G	A	-0.0891	0.0156	1.01E-08	--	0.09012	2.84E-08	0.1522	0.9254
rs61079448	3	46115619	C	T	-0.0828	0.015	3.52E-08	--	0.086136	3.76E-08	0.4039	1.0453
rs6441944	3	46120341	G	A	-0.0879	0.0156	1.65E-08	--	0.088611	5.04E-08	0.1391	0.923
rs1118879	3	46123715	A	G	0.0878	0.0156	1.79E-08	++	0.088393	5.74E-08	0.131	0.9215
rs6776028	3	46127202	A	C	0.0883	0.0156	1.63E-08	++	0.088912	5.12E-08	0.134	0.9221
rs35464221	3	46127548	C	T	-0.2	0.0238	4.89E-17	--	0.1928	4.19E-15	0.001344	1.3746
rs2373150	3	46127973	T	C	0.088	0.0156	1.76E-08	++	0.088709	5.45E-08	0.1364	0.9225
rs4318588	3	46128557	T	C	0.0881	0.0156	1.70E-08	++	0.088836	5.23E-08	0.1374	0.9227
rs35581648	3	46129405	G	T	-0.2007	0.0239	4.06E-17	--	0.19361	3.43E-15	0.001407	1.3728
rs13085367	3	46131332	T	C	0.1998	0.0239	5.80E-17	++	0.193	4.14E-15	0.001797	1.3659
rs13063635	3	46131580	G	C	-0.199	0.0239	7.60E-17	--	0.1922	5.38E-15	0.001797	1.3659
rs71327027	3	46131718	T	G	0.1979	0.0239	1.14E-16	++	0.19162	6.50E-15	0.00256	1.3506
rs17282175	3	46132150	C	T	-0.1756	0.0233	5.34E-14	--	0.17283	7.67E-13	0.01963	1.2419
rs78380307	3	46132839	T	C	0.1961	0.0241	3.99E-16	++	0.18929	2.38E-14	0.002226	1.3595
rs17282238	3	46133113	A	G	0.1911	0.0242	3.02E-15	++	0.18404	1.63E-13	0.002417	1.356
rs13068572	3	46135604	G	A	-0.1955	0.0243	8.85E-16	--	0.18898	4.34E-14	0.002885	1.3571
rs4443214	3	46136372	T	C	0.1177	0.0208	1.58E-08	++	0.12016	3.93E-08	0.1673	1.0984
rs4493469	3	46136500	T	C	0.1778	0.0255	2.92E-12	++	0.17394	3.45E-11	0.02264	1.269
rs10510748	3	46137046	A	G	0.1274	0.0223	1.15E-08	++	0.12722	5.20E-08	0.08708	1.1382
rs17282391	3	46137989	A	G	0.1821	0.0269	1.19E-11	++	0.17553	1.99E-10	0.01028	1.3505
rs10510749	3	46138924	C	T	-0.1626	0.025	8.23E-11	--	0.15251	3.66E-09	0.001748	1.3653
rs13083881	3	46143128	C	G	0.1823	0.0268	1.12E-11	++	0.17495	2.25E-10	0.007303	1.3681
rs13084175	3	46143147	G	C	-0.1603	0.025	1.36E-10	--	0.15041	5.64E-09	0.001956	1.3583
rs13083914	3	46143188	C	T	-0.1622	0.025	8.82E-11	--	0.15195	4.13E-09	0.001576	1.368
rs13084057	3	46143233	C	G	0.1605	0.025	1.26E-10	++	0.15059	5.24E-09	0.001956	1.3583
rs17216717	3	46144831	T	C	0.1829	0.0268	9.03E-12	++	0.17568	1.82E-10	0.007303	1.3681
rs13075836	3	46145146	T	C	0.1815	0.0268	1.27E-11	++	0.17461	2.33E-10	0.00871	1.3568
rs13096325	3	46145346	A	G	0.181	0.0268	1.43E-11	++	0.17407	2.61E-10	0.00871	1.3568
rs13097340	3	46145626	G	A	-0.1825	0.0268	1.01E-11	--	0.17522	2.03E-10	0.007303	1.3681
rs35754688	3	46146214	C	T	-0.164	0.0249	4.57E-11	--	0.15323	2.68E-09	0.001089	1.3782
rs3091314	3	46147261	G	A	-0.1822	0.0268	1.07E-11	--	0.1749	2.14E-10	0.007303	1.3681
rs34191675	3	46147956	A	G	0.1578	0.0252	3.95E-10	++	0.14636	2.03E-08	0.001152	1.3758
rs34870159	3	46147998	T	C	0.1636	0.0248	4.09E-11	++	0.15435	1.76E-09	0.002239	1.3447
rs34401473	3	46148280	A	C	0.1607	0.0249	1.05E-10	++	0.15058	4.65E-09	0.001711	1.3641
rs34558763	3	46148432	C	T	-0.1801	0.0267	1.69E-11	--	0.17301	3.05E-10	0.008528	1.3602
rs71327035	3	46153036	T	C	0.1235	0.0224	3.66E-08	++	0.12153	2.19E-07	0.05956	1.1557
rs71327036	3	46153097	C	A	-0.1275	0.0224	1.18E-08	--	0.12689	5.66E-08	0.08018	1.1436
rs35178150	3	46153277	G	A	-0.1825	0.0268	9.62E-12	--	0.17521	1.93E-10	0.007303	1.3681
rs34693386	3	46153910	C	T	-0.1831	0.0268	7.92E-12	--	0.17632	1.45E-10	0.008834	1.3577
rs6765904	3	46154389	A	G	0.164	0.0245	2.24E-11	++	0.15451	1.14E-09	0.001802	1.3437
rs34101673	3	46155794	C	T	-0.1829	0.0268	8.51E-12	--	0.17552	1.76E-10	0.006924	1.3714
rs34409248	3	46156579	G	A	-0.1832	0.0268	8.00E-12	--	0.17585	1.66E-10	0.006924	1.3714
rs34996127	3	46156681	T	A	-0.1833	0.0268	7.65E-12	--	0.17601	1.59E-10	0.006924	1.3714
rs34897745	3	46156884	A	C	0.1834	0.0268	7.60E-12	++	0.17607	1.58E-10	0.006924	1.3714
rs13069467	3	46160383	C	G	0.1809	0.0267	1.32E-11	++	0.17362	2.62E-10	0.007303	1.3681
rs34567015	3	46160720	G	A	-0.1805	0.0267	1.50E-11	--	0.1731	2.96E-10	0.007303	1.3681
rs78124692	3	46160745	C	T	-0.1805	0.0267	1.48E-11	--	0.17314	2.92E-10	0.007303	1.3681
rs80007414	3	46160746	A	G	0.1805	0.0267	1.48E-11	++	0.17314	2.92E-10	0.007303	1.3681
rs35685805	3	46161286	T	C	0.181	0.0267	1.30E-11	++	0.17367	2.58E-10	0.007303	1.3681
rs35162796	3	46162887	C	T	-0.1834	0.0268	7.47E-12	--	0.17605	1.55E-10	0.006924	1.3714
rs35434266	3	46165507	G	T	-0.1836	0.0268	6.80E-12	--	0.17632	1.42E-10	0.006924	1.3714
rs35942803	3	46167291	T	C	0.1828	0.0268	8.48E-12	++	0.17542	1.75E-10	0.006924	1.3714
rs13059906	3	46167366	T	C	0.1246	0.0227	4.10E-08	++	0.12347	1.92E-07	0.08222	1.1468
rs35566550	3	46169020	G	T	-0.1808	0.0268	1.44E-11	--	0.17337	2.91E-10	0.006924	1.3714
rs79948053	3	46169568	G	A	-0.1786	0.0267	2.37E-11	--	0.17114	4.57E-10	0.007303	1.3681
rs35919278	3	46172102	A	G	0.181	0.0268	1.38E-11	++	0.17353	2.80E-10	0.006924	1.3714
rs34523728	3	46178341	C	A	-0.178	0.0267	2.68E-11	--	0.17109	4.50E-10	0.009361	1.3568
rs34570200	3	46179008	C	T	-0.1786	0.0267	2.39E-11	--	0.17187	3.91E-10	0.01012	1.351
rs35560301	3	46179014	T	G	0.1786	0.0267	2.35E-11	++	0.17184	3.83E-10	0.01012	1.351
rs34134191	3	46180039	T	C	0.1791	0.0267	2.04E-11	++	0.17239	3.34E-10	0.01012	1.351
rs115102354	3	46180545	A	G	0.2732	0.0364	6.23E-14	++	0.2715	4.21E-13	0.0516	1.3521
rs13069750	3	46183358	C	T	-0.178	0.0267	2.51E-11	--	0.17125	4.07E-10	0.01012	1.351
rs34340501	3	46183724	G	T	-0.1784	0.0267	2.24E-11	--	0.17173	3.65E-10	0.01012	1.351
rs71327038	3	46184503	A	C	0.1789	0.0267	1.98E-11	++	0.17225	3.24E-10	0.01012	1.351
rs36010446	3	46185233	G	A	-0.1819	0.0268	1.17E-11	--	0.17534	1.97E-10	0.01012	1.351
rs13062450	3	46185679	T	G	0.1536	0.0246	4.12E-10	++	0.15137	2.90E-09	0.04777	1.2009
rs13069845	3	46190640	C	T	-0.1813	0.0268	1.23E-11	--	0.1747	2.06E-10	0.01004	1.3514
rs17282797	3	46191273	A	G	0.1824	0.0268	9.55E-12	++	0.17579	1.62E-10	0.01004	1.3514
rs13080979	3	46192198	A	G	0.1812	0.0268	1.29E-11	++	0.17456	2.16E-10	0.01004	1.3514
rs13097666	3	46192975	C	T	-0.1808	0.0268	1.46E-11	--	0.17411	2.48E-10	0.009785	1.3528
rs13098911	3	46193709	C	T	-0.1814	0.0267	1.11E-11	--	0.17477	1.86E-10	0.01004	1.3514
rs34378541	3	46198157	C	T	-0.182	0.0268	1.04E-11	--	0.17549	1.73E-10	0.01036	1.3498
rs17282922	3	46198680	T	G	0.1809	0.0269	1.78E-11	++	0.17423	2.93E-10	0.01036	1.3498
rs13082995	3	46200985	T	C	0.1523	0.0246	5.98E-10	++	0.15031	3.89E-09	0.0532	1.1957
rs3136673	3	46201124	C	T	-0.1525	0.0246	5.77E-10	--	0.15028	3.99E-09	0.04889	1.1999
rs13095940	3	46205325	A	G	0.1799	0.027	2.55E-11	++	0.17211	5.28E-10	0.006477	1.3754
rs13096307	3	46205462	C	T	-0.1788	0.027	3.30E-11	--	0.17158	5.79E-10	0.008766	1.3603
rs13096371	3	46205605	A	T	0.1791	0.0269	2.94E-11	++	0.17199	5.17E-10	0.008766	1.3603
rs34865316	3	46205965	A	G	0.1787	0.027	3.37E-11	++	0.17151	5.90E-10	0.008766	1.3603
rs3176826	3	46206093	G	A	-0.1792	0.0269	2.93E-11	--	0.1714	6.04E-10	0.006477	1.3754
rs3176825	3	46206733	G	T	-0.1797	0.027	2.60E-11	--	0.17193	5.37E-10	0.006477	1.3754
rs3176824	3	46206894	T	C	0.1797	0.027	2.61E-11	++	0.1719	5.39E-10	0.006477	1.3754
rs34423195	3	46208231	A	G	0.1781	0.027	3.99E-11	++	0.17092	6.96E-10	0.008766	1.3603
rs3181080	3	46208438	A	T	0.1778	0.027	4.37E-11	++	0.17053	7.58E-10	0.008766	1.3603
rs34919616	3	46208517	G	A	-0.1787	0.027	3.49E-11	--	0.1708	7.14E-10	0.006477	1.3754
rs3181078	3	46209093	A	C	0.1808	0.0269	1.94E-11	++	0.17311	4.06E-10	0.006477	1.3754
rs3181076	3	46209242	C	T	-0.1715	0.0271	2.51E-10	--	0.16382	4.10E-09	0.008766	1.3603
rs35354367	3	46209308	A	G	0.1784	0.027	3.67E-11	++	0.17124	6.39E-10	0.008766	1.3603
rs34280313	3	46211014	G	C	-0.1787	0.027	3.48E-11	--	0.17151	6.09E-10	0.008766	1.3603
rs13070099	3	46211723	T	C	0.1776	0.027	4.63E-11	++	0.1703	8.02E-10	0.008766	1.3603
rs34047458	3	46212108	C	G	0.18	0.027	2.46E-11	++	0.17286	4.36E-10	0.008766	1.3603
rs35429781	3	46212116	A	C	0.1778	0.027	4.47E-11	++	0.17051	7.76E-10	0.008766	1.3603
rs13095946	3	46212321	G	A	-0.1765	0.027	6.07E-11	--	0.16859	1.18E-09	0.006785	1.3737
rs57115330	3	46213771	T	C	0.1217	0.0219	2.85E-08	++	0.1236	7.55E-08	0.1614	1.1082
rs35614049	3	46213985	T	C	0.1785	0.027	3.63E-11	++	0.17132	6.35E-10	0.008766	1.3603
rs34498313	3	46214305	G	C	-0.1237	0.0219	1.73E-08	--	0.12533	5.01E-08	0.1452	1.1128
rs71327039	3	46215805	A	C	0.1797	0.027	2.74E-11	++	0.17257	4.85E-10	0.008766	1.3603
rs34531115	3	46216205	T	C	0.1795	0.027	2.82E-11	++	0.17235	4.98E-10	0.008766	1.3603
rs13088766	3	46216735	G	A	-0.1224	0.022	2.46E-08	--	0.12391	7.22E-08	0.1438	1.1132
rs35617677	3	46217249	C	T	-0.1784	0.027	3.76E-11	--	0.17113	6.70E-10	0.008364	1.3641
rs35587265	3	46217805	A	G	0.1716	0.0271	2.40E-10	++	0.16383	3.99E-09	0.008364	1.3641
rs11929489	3	46218424	C	A	-0.1217	0.0219	2.87E-08	--	0.12334	8.07E-08	0.1514	1.1111
rs35335084	3	46218467	A	T	0.1779	0.027	4.34E-11	++	0.17059	7.68E-10	0.008364	1.3641
rs34985947	3	46218517	C	T	-0.1219	0.0219	2.74E-08	--	0.12334	8.11E-08	0.1433	1.1135
rs34625088	3	46218548	T	A	-0.1778	0.027	4.46E-11	--	0.17047	7.89E-10	0.008364	1.3641
rs35195804	3	46218704	A	G	0.1226	0.0219	2.32E-08	++	0.12404	6.83E-08	0.1433	1.1135
rs13062523	3	46219007	C	G	0.1223	0.0219	2.46E-08	++	0.12391	7.05E-08	0.1478	1.1121
rs35984988	3	46219765	A	G	0.1221	0.0219	2.68E-08	++	0.12362	7.68E-08	0.1478	1.1121
rs35775079	3	46220620	C	T	-0.1785	0.027	3.99E-11	--	0.17114	7.12E-10	0.008364	1.3641
rs71327040	3	46221717	G	T	-0.1857	0.0281	4.14E-11	--	0.1797	4.82E-10	0.01723	1.3515
rs34289272	3	46221753	C	T	-0.1822	0.0281	9.19E-11	--	0.17602	1.04E-09	0.01723	1.3515
rs11926063	3	46222226	A	G	0.13	0.0224	6.73E-09	++	0.13047	2.93E-08	0.09054	1.1332
rs34005848	3	46222254	C	T	-0.1825	0.0281	8.72E-11	--	0.17637	9.74E-10	0.01777	1.3498
rs34414382	3	46223699	C	T	-0.1803	0.0281	1.49E-10	--	0.17403	1.64E-09	0.01777	1.3498
rs35613615	3	46223752	T	C	0.1799	0.0281	1.66E-10	++	0.17428	1.57E-09	0.02309	1.3332
rs35481399	3	46224089	C	A	-0.1249	0.0225	2.78E-08	--	0.12662	7.95E-08	0.1479	1.114
rs34194160	3	46224363	G	A	-0.1807	0.0282	1.39E-10	--	0.17446	1.53E-09	0.01777	1.3498
rs2373156	3	46224888	A	T	0.1238	0.0225	3.74E-08	++	0.12549	1.05E-07	0.1525	1.1126
rs34745455	3	46225842	T	C	0.1799	0.0281	1.65E-10	++	0.17365	1.81E-09	0.01777	1.3498
rs71327041	3	46226091	C	T	-0.1797	0.0282	1.73E-10	--	0.17339	1.92E-09	0.01723	1.3515
rs7620586	3	46226246	T	G	0.1232	0.0225	4.59E-08	++	0.12484	1.28E-07	0.1525	1.1126
rs71327042	3	46226522	T	C	0.1844	0.0294	3.65E-10	++	0.17967	2.82E-09	0.035	1.3081
rs7651539	3	46226588	C	T	-0.124	0.0225	3.74E-08	--	0.12574	1.04E-07	0.1525	1.1126
rs114115904	3	46227173	C	T	-0.1793	0.0282	1.95E-10	--	0.17304	2.13E-09	0.01777	1.3498
rs34677490	3	46229257	G	T	-0.18	0.0282	1.71E-10	--	0.17374	1.87E-09	0.01777	1.3498
rs1542756	3	46230671	G	T	-0.1657	0.027	8.53E-10	--	0.16617	2.80E-09	0.1272	1.1732
rs1542755	3	46230949	G	T	-0.178	0.0282	2.86E-10	--	0.17152	3.15E-09	0.01727	1.3505
rs13060802	3	46231020	G	C	-0.177	0.0282	3.57E-10	--	0.17054	3.90E-09	0.01727	1.3505
rs13060713	3	46231218	A	C	0.175	0.0282	5.31E-10	++	0.16852	5.60E-09	0.01797	1.348
rs33998492	3	46232107	G	A	-0.1713	0.0288	2.75E-09	--	0.16491	2.33E-08	0.02381	1.3447
rs34692251	3	46232236	G	A	-0.1684	0.0289	5.70E-09	--	0.16167	4.86E-08	0.02236	1.3494
rs13067058	3	46232275	G	A	-0.1688	0.0287	4.13E-09	--	0.16236	3.44E-08	0.02369	1.3458
rs67676925	3	46232768	T	C	0.175	0.0292	2.10E-09	++	0.17173	1.01E-08	0.06969	1.2665
rs13096905	3	46233275	G	A	-0.1664	0.0289	9.05E-09	--	0.15991	7.01E-08	0.02588	1.3433
rs10510750	3	46233395	T	C	0.1635	0.0288	1.45E-08	++	0.15688	1.11E-07	0.02543	1.3437
rs13096808	3	46233415	C	T	-0.1652	0.0289	1.12E-08	--	0.15874	8.63E-08	0.02588	1.3433
rs35035328	3	46234587	T	C	0.1614	0.0288	2.03E-08	++	0.15615	1.19E-07	0.04373	1.3022
rs78919248	3	46237659	C	T	-0.2384	0.0374	1.91E-10	--	0.23434	1.01E-09	0.06218	1.3738
rs146375688	3	46347209	C	T	-0.2319	0.0376	6.73E-10	--	0.22565	4.23E-09	0.04027	1.4511
rs71327065	3	46442139	A	T	0.164	0.0292	2.01E-08	++	0.16026	8.19E-08	0.07834	1.2816
rs6441991	3	46442792	T	A	-0.1623	0.029	2.09E-08	--	0.15895	7.99E-08	0.08899	1.2644
rs71327066	3	46444801	G	A	-0.1621	0.0289	2.14E-08	--	0.15879	8.20E-08	0.08899	1.2644
rs35088929	3	46446246	A	C	0.1626	0.0289	1.93E-08	++	0.15874	8.19E-08	0.07402	1.2797
rs7633268	3	46446755	G	A	-0.1628	0.0289	1.80E-08	--	0.15897	7.69E-08	0.07329	1.2804
rs34927844	3	46451677	C	T	-0.1636	0.0289	1.50E-08	--	0.15803	8.88E-08	0.0386	1.3322
rs34827868	3	46452365	G	A	-0.1622	0.0289	1.98E-08	--	0.15732	1.01E-07	0.05128	1.3089
rs13064957	3	46453824	A	G	0.1628	0.0289	1.72E-08	++	0.15796	8.85E-08	0.05128	1.3089
rs5015750	3	46457913	G	A	-0.156	0.0282	3.34E-08	--	0.15066	1.98E-07	0.04171	1.2969
rs34003820	3	46458637	T	G	0.16	0.029	3.44E-08	++	0.15535	1.63E-07	0.05895	1.2971
rs4547741	3	46458968	C	T	-0.1601	0.0288	2.67E-08	--	0.15552	1.27E-07	0.05895	1.2971
rs13070740	3	46461724	G	A	-0.1685	0.029	6.21E-09	--	0.16397	3.20E-08	0.05367	1.3071
rs34904359	3	46462416	T	G	0.1603	0.0289	2.85E-08	++	0.15573	1.35E-07	0.05895	1.2971
rs34445409	3	46463236	A	G	0.1609	0.0289	2.66E-08	++	0.15637	1.24E-07	0.06091	1.2947
rs12660421	6	41520640	G	A	-0.2074	0.0364	1.26E-08	--	0.19013	1.53E-06	0.001172	1.3552
rs41435745	6	41522644	G	C	-0.2111	0.0364	6.50E-09	--	0.19493	7.97E-07	0.001246	1.3519
rs7741164	6	41525674	G	A	-0.2034	0.0366	2.69E-08	--	0.18732	2.48E-06	0.001748	1.3387
rs17860115	21	33230000	C	A	-0.0926	0.0157	3.29E-09	--	0.090709	2.61E-08	0.04025	1.1229
rs12482556	21	33230629	T	C	0.0922	0.0156	3.72E-09	++	0.090769	2.45E-08	0.05219	1.1159
rs11088247	21	33230944	C	G	0.0962	0.0157	9.27E-10	++	0.094989	6.31E-09	0.05103	1.1172
rs2300370	21	33232252	G	A	-0.0934	0.0157	2.48E-09	--	0.090765	2.57E-08	0.02723	1.1327
rs2834154	21	33234329	A	C	0.0956	0.0157	1.12E-09	++	0.093877	8.95E-09	0.04051	1.1231
rs6517153	21	33235131	G	A	-0.0949	0.0157	1.54E-09	--	0.092785	1.38E-08	0.0341	1.1276
rs9636867	21	33237639	A	G	0.0891	0.0155	9.26E-09	++	0.086032	9.84E-08	0.02426	1.1356
rs12482060	21	33239266	C	G	0.0894	0.0157	1.21E-08	++	0.087143	9.52E-08	0.039	1.1241
rs17860169	21	33240996	A	G	0.087	0.0156	2.31E-08	++	0.083957	2.17E-07	0.02854	1.1314
rs1051393	21	33241950	T	G	0.088	0.0156	1.69E-08	++	0.085591	1.32E-07	0.039	1.1241
rs9976829	21	33242529	G	A	0.0873	0.0156	2.20E-08	++	-0.084485	1.96E-07	0.03145	1.1289
rs13050728	21	33242905	T	C	-0.0877	0.0156	1.92E-08	--	-0.084853	1.75E-07	0.03043	1.1299
rs2236756	21	33244618	C	A	0.09	0.0157	9.26E-09	++	-0.087887	6.97E-08	0.04221	1.1219
rs2252639	21	33245424	A	G	-0.0907	0.0155	4.86E-09	--	-0.089688	2.71E-08	0.06536	1.1087
rs2252650	21	33245645	A	T	-0.0909	0.0155	4.66E-09	--	-0.090051	2.45E-08	0.07125	1.1063
rs2073361	21	33247140	A	G	-0.09	0.0155	6.61E-09	--	-0.089	3.62E-08	0.06685	1.1081
rs2834161	21	33247902	C	T	0.0891	0.0155	9.31E-09	++	-0.088209	4.64E-08	0.07564	1.1045
rs2834163	21	33248146	G	A	0.0899	0.0155	7.13E-09	++	-0.088736	3.99E-08	0.0649	1.1089
rs2236758	21	33253108	A	G	-0.0898	0.0156	7.86E-09	--	-0.088156	5.18E-08	0.05163	1.1152
rs9975538	21	33254549	C	T	0.0882	0.0156	1.67E-08	++	-0.087014	8.99E-08	0.06791	1.1083
rs1131668	21	33262573	G	A	-0.0868	0.0158	3.62E-08	--	0.084903	2.33E-07	0.05241	1.1146
